# Assessment of ability of AlphaMissense to identify variants affecting susceptibility to common disease

**DOI:** 10.1101/2023.11.22.23298908

**Authors:** David Curtis

## Abstract

An important issue pertinent to the analysis of sequence data to detect association between rare variants in a gene and a given phenotype is the ability to annotate nonsynonymous variants in terms of their likely importance as affecting protein function. While a number of software tools attempt to do this, AlphaMissense was recently released and was shown to have good performance using benchmarks based on variants causing severe disease and on functional assays. Here, we assess the performance of AlphaMissense across 18 genes which had previously demonstrated association between rare coding variants and hyperlipidaemia, hypertension or type 2 diabetes. Ability to detect association, expressed as the signed log p value (SLP) was compared between AlphaMissense and 43 other annotation methods. The results demonstrated marked variability between genes regarding the extent to which nonsynonymous variants contributed to evidence for association and also between the performance of different methods of annotating the nonsynonymous variants. Although AlphaMissense produced the highest SLP on average across genes, it produced the maximum SLP for only 4 genes. For some genes, other methods produced a considerably higher SLP and there were examples of genes where AlphaMissense produced no evidence for association while another method performed well. The marked inconsistency across genes means that it is difficult to decide on an optimal method of analysis of sequence data. The fact that different methods perform well for different genes suggests that if one wished to use sequence data for individual risk prediction then gene-specific annotation methods should be used. It would be desirable to have the ability to recognise characteristics of a gene which could facilitate the selection of an annotation method which would best discriminate variants of interest within that gene.

This research has been conducted using the UK Biobank Resource.
