## Supplemental Table 1 for "Assessment of ability of AlphaMissense to identify variants affecting susceptibility to common disease"

### Sheet: Legend
Assessment of ability of AlphaMissense to identify variants affecting susceptibility to common disease
David Curtis
Supplementary Table 1
The table shows the correlation coefficients between pairs of annotations based on their scores across 10,567 nonsynonymous variants.

### Sheet: Supplementary Table 1
Annotation	AlphaMissense_Category	AlphaMissense_Score	Polyphen2_HDIV_rankscore	SIFT_converted_rankscore	SIFT4G_converted_rankscore	Polyphen2_HVAR_rankscore	LRT_converted_rankscore	MutationTaster_converted_rankscore	MutationAssessor_rankscore	FATHMM_converted_rankscore	PROVEAN_converted_rankscore	VEST4_rankscore	MetaSVM_rankscore	MetaLR_rankscore	M_CAP_rankscore	REVEL_rankscore	MutPred_rankscore	MVP_rankscore	MPC_rankscore	PrimateAI_rankscore	DEOGEN2_rankscore	BayesDel_addAF_rankscore	BayesDel_noAF_rankscore	ClinPred_rankscore	LIST_S2_rankscore	CADD_raw_rankscore	CADD_raw_rankscore_hg19	DANN_rankscore	fathmm_MKL_coding_rankscore	fathmm_XF_coding_rankscore	Eigen_raw_coding_rankscore	Eigen_PC_raw_coding_rankscore	GenoCanyon_rankscore	integrated_fitCons_rankscore	GM12878_fitCons_rankscore	H1_hESC_fitCons_rankscore	HUVEC_fitCons_rankscore	GERPPP_RS_rankscore	phyloP100way_vertebrate_rankscore	phyloP30way_mammalian_rankscore	phyloP17way_primate_rankscore	phastCons100way_vertebrate_rankscore	phastCons30way_mammalian_rankscore	phastCons17way_primate_rankscore	SiPhy_29way_logOdds_rankscore
AlphaMissense_Category	1	0.956092	0.556364	0.534913	0.543658	0.584495	0.491583	0.410375	0.414154	0.226037	0.590646	0.58293	0.319886	0.296965	0.403961	0.538269	0.414973	-0.0578929	0.00649613	0.0320491	-0.0346312	-0.104403	-0.131851	0.0750828	-0.0067597	-0.0941039	-0.0563256	0.0157574	0.309124	0.295592	0.206171	0.208356	0.104161	0.222647	0.0826368	-0.0339572	0.0896354	0.171845	0.113904	0.0452622	0.0275808	0.16999	0.249087	0.315736	0.245723
AlphaMissense_Score	0.956092	1	0.623855	0.587857	0.597497	0.652017	0.532553	0.417911	0.470402	0.283169	0.653325	0.615619	0.36613	0.344231	0.468049	0.606247	0.460126	-0.0553684	0.0193649	0.0445991	-0.0264155	-0.160901	-0.184772	0.0888415	0.0071957	-0.138552	-0.0928102	0.0061618	0.331294	0.330142	0.199349	0.199513	0.0922748	0.232014	0.0803585	-0.0497716	0.096264	0.198859	0.126706	0.054636	0.0283331	0.169674	0.264488	0.336659	0.251981
Polyphen2_HDIV_rankscore	0.556364	0.623855	1	0.66705	0.668161	0.97322	0.546014	0.397189	0.531728	0.311423	0.688722	0.599814	0.444168	0.433694	0.502521	0.676402	0.389891	0.0339849	0.142655	0.146134	0.081701	-0.207338	-0.197735	0.151467	0.135315	-0.169903	-0.131347	-0.00956557	0.302099	0.336694	0.186048	0.193533	0.0743686	0.240823	0.108617	-0.0308078	0.0829795	0.214171	0.182197	0.0862524	0.047393	0.155871	0.247416	0.311769	0.227399
SIFT_converted_rankscore	0.534913	0.587857	0.66705	1	0.776925	0.671174	0.41909	0.268469	0.530996	0.321537	0.754128	0.510942	0.412574	0.400777	0.489734	0.59752	0.372381	0.0452424	0.0879556	0.0899232	0.0409705	-0.231459	-0.221573	0.119048	0.0877442	-0.199474	-0.160829	-0.0299834	0.213821	0.291698	0.143265	0.154105	0.0607011	0.216281	0.0963016	-0.0284978	0.0804082	0.194202	0.158149	0.0779978	0.0580199	0.126525	0.209079	0.284672	0.178578
SIFT4G_converted_rankscore	0.543658	0.597497	0.668161	0.776925	1	0.674532	0.420366	0.310359	0.536434	0.359629	0.737152	0.525046	0.44897	0.444811	0.54187	0.638743	0.424309	0.0636684	0.0981462	0.0947885	0.0765147	-0.222838	-0.214165	0.139966	0.101368	-0.197297	-0.147295	-0.0195655	0.226775	0.288538	0.145304	0.160616	0.0684943	0.220144	0.0887371	-0.0421788	0.0996822	0.184925	0.136108	0.0386954	0.0198873	0.143537	0.226094	0.294335	0.17761
Polyphen2_HVAR_rankscore	0.584495	0.652017	0.97322	0.671174	0.674532	1	0.56533	0.426024	0.536237	0.318245	0.703865	0.622967	0.452694	0.444239	0.517162	0.696834	0.443202	0.0117985	0.115802	0.118912	0.0569677	-0.213246	-0.20954	0.138646	0.108072	-0.17168	-0.128935	-0.00758154	0.31033	0.339782	0.192525	0.201035	0.0794876	0.24589	0.106255	-0.0397291	0.0882186	0.218846	0.182936	0.0853277	0.0502831	0.167084	0.261254	0.325542	0.239316
LRT_converted_rankscore	0.491583	0.532553	0.546014	0.41909	0.420366	0.56533	1	0.543414	0.377701	0.212776	0.534265	0.676782	0.341509	0.318122	0.341204	0.560099	0.344922	-0.0439601	0.0756931	0.105589	0.0144276	-0.0165276	-0.0325051	0.083228	0.0665846	0.0109343	0.0401832	0.0652943	0.339979	0.339949	0.247581	0.254052	0.151928	0.260455	0.149149	0.00468311	0.072675	0.198477	0.154349	0.0736869	0.0430734	0.193268	0.234062	0.298121	0.295201
MutationTaster_converted_rankscore	0.410375	0.417911	0.397189	0.268469	0.310359	0.426024	0.543414	1	0.214896	-0.00101562	0.355818	0.605842	0.166611	0.149171	0.197384	0.359801	0.257891	-0.0200916	0.0286501	0.0517804	-0.0182178	0.272072	0.230659	0.0956715	0.0130487	0.178926	0.175287	0.109715	0.361162	0.262669	0.35431	0.352378	0.22924	0.249462	0.151823	0.0597881	0.0661134	0.137055	0.108253	0.0513519	0.0612138	0.255017	0.252469	0.283422	0.302117
MutationAssessor_rankscore	0.414154	0.470402	0.531728	0.530996	0.536434	0.536237	0.377701	0.214896	1	0.177512	0.59186	0.402008	0.288498	0.268706	0.325623	0.45682	0.387248	0.0194236	0.0843989	0.056045	0.0668533	-0.197494	-0.188039	0.109202	0.0743765	-0.154972	-0.106732	-0.000661846	0.211456	0.239437	0.128348	0.114251	0.0480012	0.18885	0.0709032	-0.0744123	0.104337	0.13528	0.0931937	0.0411104	0.0315176	0.0898598	0.176715	0.263314	0.148524
FATHMM_converted_rankscore	0.226037	0.283169	0.311423	0.321537	0.359629	0.318245	0.212776	-0.00101562	0.177512	1	0.379245	0.187303	0.647984	0.696772	0.813238	0.74715	0.419873	0.0642246	0.0668302	0.0839986	0.049486	-0.391178	-0.365574	0.0277455	0.0788593	-0.334173	-0.264461	-0.075134	0.0926468	0.190606	-0.0614624	-0.0113448	-0.0560659	0.051589	-0.000405107	-0.141491	0.0529286	0.152367	0.0798309	0.0255195	-0.0300567	-0.0228739	0.051844	0.118433	0.00358799
PROVEAN_converted_rankscore	0.590646	0.653325	0.688722	0.754128	0.737152	0.703865	0.534265	0.355818	0.59186	0.379245	1	0.596842	0.465631	0.450633	0.544931	0.711827	0.473837	0.0156783	0.104208	0.0945019	0.073776	-0.238055	-0.23548	0.130072	0.101847	-0.197782	-0.150549	-0.0161749	0.260977	0.340768	0.191817	0.182963	0.0762814	0.239889	0.0908862	-0.0623197	0.0919722	0.209179	0.151377	0.0703807	0.041043	0.143317	0.224477	0.30195	0.199616
VEST4_rankscore	0.58293	0.615619	0.599814	0.510942	0.525046	0.622967	0.676782	0.605842	0.402008	0.187303	0.596842	1	0.328156	0.310279	0.381081	0.597581	0.402538	-0.00015355	0.0736629	0.087062	0.026304	0.111986	0.0833185	0.125836	0.070131	0.106485	0.124426	0.0667227	0.347511	0.350866	0.319975	0.343315	0.195128	0.317182	0.19137	0.0643639	0.094966	0.168604	0.13852	0.0659748	0.0453067	0.230024	0.280691	0.335632	0.336641
MetaSVM_rankscore	0.319886	0.36613	0.444168	0.412574	0.44897	0.452694	0.341509	0.166611	0.288498	0.647984	0.465631	0.328156	1	0.959194	0.631499	0.702802	0.263687	-0.00214068	0.0561447	0.0973512	0.0698376	-0.260713	-0.234787	0.0605895	0.0825201	-0.226913	-0.176913	-0.0406072	0.141101	0.200739	0.0484271	0.0893654	0.00882741	0.104718	0.0448458	-0.1008	0.0596275	0.149774	0.102197	0.040243	0.00276463	0.0201835	0.122055	0.17167	0.100375
MetaLR_rankscore	0.296965	0.344231	0.433694	0.400777	0.444811	0.444239	0.318122	0.149171	0.268706	0.696772	0.450633	0.310279	0.959194	1	0.664093	0.70847	0.26954	0.00371452	0.0674878	0.111759	0.0686655	-0.280624	-0.253065	0.0554492	0.0808396	-0.242315	-0.188228	-0.0448658	0.13453	0.201006	0.0345008	0.0764486	-0.000907147	0.092935	0.0388854	-0.10871	0.0573624	0.150427	0.0989563	0.0461554	0.00637864	0.0495889	0.109259	0.167396	0.0884232
M_CAP_rankscore	0.403961	0.468049	0.502521	0.489734	0.54187	0.517162	0.341204	0.197384	0.325623	0.813238	0.544931	0.381081	0.631499	0.664093	1	0.811585	0.483088	0.0534315	0.0676006	0.0804033	0.047091	-0.31532	-0.309307	0.12134	0.08141	-0.290806	-0.224686	-0.0477501	0.235505	0.323708	0.0616608	0.0972818	0.00740183	0.146414	0.0612731	-0.11143	0.0810812	0.193838	0.12227	0.0438988	-0.00317382	0.0626343	0.135546	0.205203	0.0794028
REVEL_rankscore	0.538269	0.606247	0.676402	0.59752	0.638743	0.696834	0.560099	0.359801	0.45682	0.74715	0.711827	0.597581	0.702802	0.70847	0.811585	1	0.590847	0.0144351	0.104508	0.116221	0.066887	-0.318645	-0.307822	0.105158	0.109366	-0.269267	-0.201246	-0.0293669	0.288463	0.342157	0.13868	0.181064	0.0553132	0.207993	0.0681694	-0.116648	0.10437	0.229932	0.160839	0.0687509	0.0191215	0.135372	0.217755	0.299622	0.174571
MutPred_rankscore	0.414973	0.460126	0.389891	0.372381	0.424309	0.443202	0.344922	0.257891	0.387248	0.419873	0.473837	0.402538	0.263687	0.26954	0.483088	0.590847	1	-0.43592	-0.358715	-0.357578	-0.433789	-0.469937	-0.531668	-0.300138	-0.359816	-0.263497	-0.171769	-0.0214058	0.208579	0.099863	-0.00588441	0.00622689	-0.00259607	0.126814	-0.0518422	-0.261405	0.127068	0.251687	0.147151	0.0337915	-0.0146727	0.0646293	0.183812	0.277164	0.182639
MVP_rankscore	-0.0578929	-0.0553684	0.0339849	0.0452424	0.0636684	0.0117985	-0.0439601	-0.0200916	0.0194236	0.0642246	0.0156783	-0.00015355	-0.00214068	0.00371452	0.0534315	0.0144351	-0.43592	1	0.795754	0.757329	0.907435	0.463841	0.578762	0.701085	0.803271	0.114955	0.0688493	0.0154783	-0.0349314	0.206953	0.136097	0.169612	0.0984075	0.0904215	0.190987	0.348188	-0.0513744	-0.222109	-0.172218	-0.087853	-0.000603527	0.0621572	-0.0342304	-0.0898948	-0.128999
MPC_rankscore	0.00649613	0.0193649	0.142655	0.0879556	0.0981462	0.115802	0.0756931	0.0286501	0.0843989	0.0668302	0.104208	0.0736629	0.0561447	0.0674878	0.0676006	0.104508	-0.358715	0.795754	1	0.864545	0.851142	0.419117	0.512591	0.721855	0.821955	0.126963	0.0850662	0.0321659	0.0155187	0.213372	0.182654	0.20288	0.0941084	0.132955	0.186556	0.339585	-0.0418111	-0.181303	-0.139268	-0.0677408	0.00220855	0.0958649	-0.0157821	-0.0599212	-0.0988807
PrimateAI_rankscore	0.0320491	0.0445991	0.146134	0.0899232	0.0947885	0.118912	0.105589	0.0517804	0.056045	0.0839986	0.0945019	0.087062	0.0973512	0.111759	0.0804033	0.116221	-0.357578	0.757329	0.864545	1	0.825522	0.432068	0.515172	0.714529	0.821124	0.123064	0.0816792	0.0289773	0.035707	0.229389	0.186555	0.207797	0.0949733	0.113446	0.184686	0.31171	-0.0452227	-0.177156	-0.137509	-0.0667431	-0.000394173	0.118563	-0.01002	-0.0563082	-0.0941043
DEOGEN2_rankscore	-0.0346312	-0.0264155	0.081701	0.0409705	0.0765147	0.0569677	0.0144276	-0.0182178	0.0668533	0.049486	0.073776	0.026304	0.0698376	0.0686655	0.047091	0.066887	-0.433789	0.907435	0.851142	0.825522	1	0.438923	0.558241	0.729455	0.858187	0.121017	0.0750032	0.0209907	-0.0192082	0.219516	0.156711	0.186135	0.0973956	0.0927708	0.188325	0.342784	-0.0503825	-0.2151	-0.16665	-0.0863459	-0.00506164	0.0672552	-0.031476	-0.0863533	-0.121738
BayesDel_addAF_rankscore	-0.104403	-0.160901	-0.207338	-0.231459	-0.222838	-0.213246	-0.0165276	0.272072	-0.197494	-0.391178	-0.238055	0.111986	-0.260713	-0.280624	-0.31532	-0.318645	-0.469937	0.463841	0.419117	0.432068	0.438923	1	0.953943	0.49428	0.397034	0.569325	0.480264	0.195626	0.13006	0.0805073	0.380818	0.365774	0.259101	0.0796904	0.169213	0.318656	-0.0578895	-0.226137	-0.17242	-0.0914842	0.0115929	0.147351	0.000220668	-0.0784054	0.0652938
BayesDel_noAF_rankscore	-0.131851	-0.184772	-0.197735	-0.221573	-0.214165	-0.20954	-0.0325051	0.230659	-0.188039	-0.365574	-0.23548	0.0833185	-0.234787	-0.253065	-0.309307	-0.307822	-0.531668	0.578762	0.512591	0.515172	0.558241	0.953943	1	0.504065	0.513689	0.550101	0.45049	0.178645	0.101709	0.104469	0.377381	0.365568	0.250209	0.0838724	0.202326	0.358895	-0.0736544	-0.249064	-0.176987	-0.0822331	0.0253561	0.136751	-0.0198391	-0.101648	0.0338898
ClinPred_rankscore	0.0750828	0.0888415	0.151467	0.119048	0.139966	0.138646	0.083228	0.0956715	0.109202	0.0277455	0.130072	0.125836	0.0605895	0.0554492	0.12134	0.105158	-0.300138	0.701085	0.721855	0.714529	0.729455	0.49428	0.504065	1	0.698422	0.12974	0.101367	0.0413704	0.0688366	0.248836	0.21706	0.230081	0.0890692	0.0922404	0.136803	0.285959	-0.026138	-0.172044	-0.13971	-0.071717	0.00214424	0.110549	0.0069919	-0.0602002	-0.0876508
LIST_S2_rankscore	-0.0067597	0.0071957	0.135315	0.0877442	0.101368	0.108072	0.0665846	0.0130487	0.0743765	0.0788593	0.101847	0.070131	0.0825201	0.0808396	0.08141	0.109366	-0.359816	0.803271	0.821955	0.821124	0.858187	0.397034	0.513689	0.698422	1	0.107222	0.0613899	0.0270637	0.0393528	0.231283	0.18518	0.200316	0.0801235	0.132967	0.219516	0.303481	-0.058236	-0.198439	-0.142801	-0.0746583	-0.0108147	0.0632313	-0.0447039	-0.0980654	-0.11749
CADD_raw_rankscore	-0.0941039	-0.138552	-0.169903	-0.199474	-0.197297	-0.17168	0.0109343	0.178926	-0.154972	-0.334173	-0.197782	0.106485	-0.226913	-0.242315	-0.290806	-0.269267	-0.263497	0.114955	0.126963	0.123064	0.121017	0.569325	0.550101	0.12974	0.107222	1	0.80538	0.0353669	0.124672	0.0111673	0.244431	0.185317	0.123403	0.0983008	0.160907	0.262596	-0.0346029	-0.100205	-0.0315636	-0.0276907	0.00210265	0.118958	0.0194035	-0.0462401	0.410977
CADD_raw_rankscore_hg19	-0.0563256	-0.0928102	-0.131347	-0.160829	-0.147295	-0.128935	0.0401832	0.175287	-0.106732	-0.264461	-0.150549	0.124426	-0.176913	-0.188228	-0.224686	-0.201246	-0.171769	0.0688493	0.0850662	0.0816792	0.0750032	0.480264	0.45049	0.101367	0.0613899	0.80538	1	0.195934	0.0818286	-0.0451501	0.154115	0.357766	0.188509	0.113589	0.0416833	0.193193	0.103847	-0.140406	-0.0990517	-0.070993	-0.00103666	0.0944624	0.149337	-0.0167515	0.324246
DANN_rankscore	0.0157574	0.0061618	-0.00956557	-0.0299834	-0.0195655	-0.00758154	0.0652943	0.109715	-0.000661846	-0.075134	-0.0161749	0.0667227	-0.0406072	-0.0448658	-0.0477501	-0.0293669	-0.0214058	0.0154783	0.0321659	0.0289773	0.0209907	0.195626	0.178645	0.0413704	0.0270637	0.0353669	0.195934	1	0.104911	0.045797	-0.0237791	0.113219	0.680835	0.0671462	0.0211977	-0.0238462	0.0153296	-0.020636	-0.0802158	-0.0416346	0.0555641	0.0780811	0.0149126	0.0778925	0.0270008
fathmm_MKL_coding_rankscore	0.309124	0.331294	0.302099	0.213821	0.226775	0.31033	0.339979	0.361162	0.211456	0.0926468	0.260977	0.347511	0.141101	0.13453	0.235505	0.288463	0.208579	-0.0349314	0.0155187	0.035707	-0.0192082	0.13006	0.101709	0.0688366	0.0393528	0.124672	0.0818286	0.104911	1	0.211386	0.363565	0.22154	0.135284	0.265802	0.169794	-0.121246	-0.199468	0.15791	0.149101	-0.143891	-0.0480631	0.0410185	0.189515	0.0304974	0.221521
fathmm_XF_coding_rankscore	0.295592	0.330142	0.336694	0.291698	0.288538	0.339782	0.339949	0.262669	0.239437	0.190606	0.340768	0.350866	0.200739	0.201006	0.323708	0.342157	0.099863	0.206953	0.213372	0.229389	0.219516	0.0805073	0.104469	0.248836	0.231283	0.0111673	-0.0451501	0.045797	0.211386	1	0.543653	0.41539	0.257995	0.0902597	-0.0114614	0.109571	-0.0342404	0.254308	0.223554	0.0779398	0.158703	0.00516812	-0.0610279	0.135472	0.227603
Eigen_raw_coding_rankscore	0.206171	0.199349	0.186048	0.143265	0.145304	0.192525	0.247581	0.35431	0.128348	-0.0614624	0.191817	0.319975	0.0484271	0.0345008	0.0616608	0.13868	-0.00588441	0.136097	0.182654	0.186555	0.156711	0.380818	0.377381	0.21706	0.18518	0.244431	0.154115	-0.0237791	0.363565	0.543653	1	0.769531	0.271567	0.25671	0.217554	0.116685	-0.0618735	-0.083171	0.467757	-0.180086	0.150302	0.0159554	0.0518358	-0.0653339	0.0812217
Eigen_PC_raw_coding_rankscore	0.208356	0.199513	0.193533	0.154105	0.160616	0.201035	0.254052	0.352378	0.114251	-0.0113448	0.182963	0.343315	0.0893654	0.0764486	0.0972818	0.181064	0.00622689	0.169612	0.20288	0.207797	0.186135	0.365774	0.365568	0.230081	0.200316	0.185317	0.357766	0.113219	0.22154	0.41539	0.769531	1	0.361752	0.268501	0.198161	0.153324	0.252501	-0.250781	0.373271	-0.138361	0.111467	0.0579541	0.0671687	0.0274522	-0.00895413
GenoCanyon_rankscore	0.104161	0.0922748	0.0743686	0.0607011	0.0684943	0.0794876	0.151928	0.22924	0.0480012	-0.0560659	0.0762814	0.195128	0.00882741	-0.000907147	0.00740183	0.0553132	-0.00259607	0.0984075	0.0941084	0.0949733	0.0973956	0.259101	0.250209	0.0890692	0.0801235	0.123403	0.188509	0.680835	0.135284	0.257995	0.271567	0.361752	1	0.102213	0.0857662	0.0768186	0.0685575	0.0598445	0.143694	-0.0947602	0.0675015	0.112727	-0.0198123	0.228611	0.152305
integrated_fitCons_rankscore	0.222647	0.232014	0.240823	0.216281	0.220144	0.24589	0.260455	0.249462	0.18885	0.051589	0.239889	0.317182	0.104718	0.092935	0.146414	0.207993	0.126814	0.0904215	0.132955	0.113446	0.0927708	0.0796904	0.0838724	0.0922404	0.132967	0.0983008	0.113589	0.0671462	0.265802	0.0902597	0.25671	0.268501	0.102213	1	0.515407	0.159244	-0.0866133	-0.454755	0.322307	0.152608	0.00109069	-0.0563673	0.238252	-0.218569	-0.19696
GM12878_fitCons_rankscore	0.0826368	0.0803585	0.108617	0.0963016	0.0887371	0.106255	0.149149	0.151823	0.0709032	-0.000405107	0.0908862	0.19137	0.0448458	0.0388854	0.0612731	0.0681694	-0.0518422	0.190987	0.186556	0.184686	0.188325	0.169213	0.202326	0.136803	0.219516	0.160907	0.0416833	0.0211977	0.169794	-0.0114614	0.217554	0.198161	0.0857662	0.515407	1	0.265434	-0.165973	-0.38632	0.416019	0.163069	-0.0390973	0.0797427	-0.109868	-0.191938	-0.196841
H1_hESC_fitCons_rankscore	-0.0339572	-0.0497716	-0.0308078	-0.0284978	-0.0421788	-0.0397291	0.00468311	0.0597881	-0.0744123	-0.141491	-0.0623197	0.0643639	-0.1008	-0.10871	-0.11143	-0.116648	-0.261405	0.348188	0.339585	0.31171	0.342784	0.318656	0.358895	0.285959	0.303481	0.262596	0.193193	-0.0238462	-0.121246	0.109571	0.116685	0.153324	0.0768186	0.159244	0.265434	1	-0.0252572	-0.238027	-0.0901846	0.255229	0.00532279	0.508872	-0.0397136	-0.0724998	-0.0553985
HUVEC_fitCons_rankscore	0.0896354	0.096264	0.0829795	0.0804082	0.0996822	0.0882186	0.072675	0.0661134	0.104337	0.0529286	0.0919722	0.094966	0.0596275	0.0573624	0.0810812	0.10437	0.127068	-0.0513744	-0.0418111	-0.0452227	-0.0503825	-0.0578895	-0.0736544	-0.026138	-0.058236	-0.0346029	0.103847	0.0153296	-0.199468	-0.0342404	-0.0618735	0.252501	0.0685575	-0.0866133	-0.165973	-0.0252572	1	-0.137128	-0.120181	-0.0600142	-0.0421119	0.0532765	-0.00280402	0.258362	-0.0589912
GERPPP_RS_rankscore	0.171845	0.198859	0.214171	0.194202	0.184925	0.218846	0.198477	0.137055	0.13528	0.152367	0.209179	0.168604	0.149774	0.150427	0.193838	0.229932	0.251687	-0.222109	-0.181303	-0.177156	-0.2151	-0.226137	-0.249064	-0.172044	-0.198439	-0.100205	-0.140406	-0.020636	0.15791	0.254308	-0.083171	-0.250781	0.0598445	-0.454755	-0.38632	-0.238027	-0.137128	1	-0.126759	-0.0999533	-0.0630484	0.038169	-0.0617684	0.522926	0.667498
phyloP100way_vertebrate_rankscore	0.113904	0.126706	0.182197	0.158149	0.136108	0.182936	0.154349	0.108253	0.0931937	0.0798309	0.151377	0.13852	0.102197	0.0989563	0.12227	0.160839	0.147151	-0.172218	-0.139268	-0.137509	-0.16665	-0.17242	-0.176987	-0.13971	-0.142801	-0.0315636	-0.0990517	-0.0802158	0.149101	0.223554	0.467757	0.373271	0.143694	0.322307	0.416019	-0.0901846	-0.120181	-0.126759	1	-0.0211743	0.0457739	-0.145638	0.0134168	-0.126392	-0.156434
phyloP30way_mammalian_rankscore	0.0452622	0.054636	0.0862524	0.0779978	0.0386954	0.0853277	0.0736869	0.0513519	0.0411104	0.0255195	0.0703807	0.0659748	0.040243	0.0461554	0.0438988	0.0687509	0.0337915	-0.087853	-0.0677408	-0.0667431	-0.0863459	-0.0914842	-0.0822331	-0.071717	-0.0746583	-0.0276907	-0.070993	-0.0416346	-0.143891	0.0779398	-0.180086	-0.138361	-0.0947602	0.152608	0.163069	0.255229	-0.0600142	-0.0999533	-0.0211743	1	0.0538727	0.0908748	-0.0993629	-0.0137158	-0.0487665
phyloP17way_primate_rankscore	0.0275808	0.0283331	0.047393	0.0580199	0.0198873	0.0502831	0.0430734	0.0612138	0.0315176	-0.0300567	0.041043	0.0453067	0.00276463	0.00637864	-0.00317382	0.0191215	-0.0146727	-0.000603527	0.00220855	-0.000394173	-0.00506164	0.0115929	0.0253561	0.00214424	-0.0108147	0.00210265	-0.00103666	0.0555641	-0.0480631	0.158703	0.150302	0.111467	0.0675015	0.00109069	-0.0390973	0.00532279	-0.0421119	-0.0630484	0.0457739	0.0538727	1	0.0030099	0.0877025	-0.102494	-0.0414769
phastCons100way_vertebrate_rankscore	0.16999	0.169674	0.155871	0.126525	0.143537	0.167084	0.193268	0.255017	0.0898598	-0.0228739	0.143317	0.230024	0.0201835	0.0495889	0.0626343	0.135372	0.0646293	0.0621572	0.0958649	0.118563	0.0672552	0.147351	0.136751	0.110549	0.0632313	0.118958	0.0944624	0.0780811	0.0410185	0.00516812	0.0159554	0.0579541	0.112727	-0.0563673	0.0797427	0.508872	0.0532765	0.038169	-0.145638	0.0908748	0.0030099	1	0.064115	0.266383	0.128349
phastCons30way_mammalian_rankscore	0.249087	0.264488	0.247416	0.209079	0.226094	0.261254	0.234062	0.252469	0.176715	0.051844	0.224477	0.280691	0.122055	0.109259	0.135546	0.217755	0.183812	-0.0342304	-0.0157821	-0.01002	-0.031476	0.000220668	-0.0198391	0.0069919	-0.0447039	0.0194035	0.149337	0.0149126	0.189515	-0.0610279	0.0518358	0.0671687	-0.0198123	0.238252	-0.109868	-0.0397136	-0.00280402	-0.0617684	0.0134168	-0.0993629	0.0877025	0.064115	1	0.0502552	0.0502283
phastCons17way_primate_rankscore	0.315736	0.336659	0.311769	0.284672	0.294335	0.325542	0.298121	0.283422	0.263314	0.118433	0.30195	0.335632	0.17167	0.167396	0.205203	0.299622	0.277164	-0.0898948	-0.0599212	-0.0563082	-0.0863533	-0.0784054	-0.101648	-0.0602002	-0.0980654	-0.0462401	-0.0167515	0.0778925	0.0304974	0.135472	-0.0653339	0.0274522	0.228611	-0.218569	-0.191938	-0.0724998	0.258362	0.522926	-0.126392	-0.0137158	-0.102494	0.266383	0.0502552	1	0.591056
SiPhy_29way_logOdds_rankscore	0.245723	0.251981	0.227399	0.178578	0.17761	0.239316	0.295201	0.302117	0.148524	0.00358799	0.199616	0.336641	0.100375	0.0884232	0.0794028	0.174571	0.182639	-0.128999	-0.0988807	-0.0941043	-0.121738	0.0652938	0.0338898	-0.0876508	-0.11749	0.410977	0.324246	0.0270008	0.221521	0.227603	0.0812217	-0.00895413	0.152305	-0.19696	-0.196841	-0.0553985	-0.0589912	0.667498	-0.156434	-0.0487665	-0.0414769	0.128349	0.0502283	0.591056	1
